# Multimodal Analysis of Transcriptional Regulation in the Dorsolateral Prefrontal Cortex Enhances Alzheimer’s Disease Risk Gene Discovery

**DOI:** 10.64898/2026.10.29.26366737

**Authors:** Kyurhi Kim, Qiang Liu, Aron S. Buchman, Shinya Tasaki, David A. Bennett, Yanling Wang, Philip L. De Jager, Jian Hu, Jingjing Yang, Michael P. Epstein

## Abstract

Recent transcriptome-wide association studies (TWASs) of Alzheimer’s disease (AD) dementia have identified risk genes whose effects are potentially mediated through gene expression, but most do not consider other transcriptomic regulatory modalities that may contribute to AD genetic risk. To address this gap, we profiled transcriptomic quantitative traits across six modalities––gene expression, RNA stability, isoform ratios, splice junction usage, alternative TSS and polyA usage––from dorsolateral prefrontal cortex RNA-seq data tissue (n=1,035). We profiled 396,344 transcriptomic traits, which we leveraged for quantitative trait loci (xQTL) mapping and TWAS analyses of AD. We identified 25,736 xGenes (49.6% of analyzed genes) with at least one conditionally independent xQTL in separate-modality mapping, increasing signal detection by 42% relative to studying expression alone. Cross-modality mapping reduced redundant independent xQTLs by 45% while retaining signals better aligned with biological characteristics of each modality. We colocalized cross-modality xQTLs with 55 of 75 AD GWAS risk loci, including 15 risk loci detected only with non-expression modalities. TWAS analyses identified 161 independent risk genes with 59% detected through non-expression modalities and ∼30% in multiple modalities. Follow-up proteome-wide association studies using DLPFC proteomic data provided proteomic support for 26 of these independent xTWAS risk genes. Protein–protein interaction analysis further showed that 46.6% of these independent xTWAS risk genes form an interconnected network through hub genes including *MAPT, BIN1,* and *TREM2*. Our study demonstrates that studying transcriptional modalities besides expression substantially enhances the detection of AD-associated genetic signals and elucidates their underlying mechanisms.
