## Supplementary Data for "Multimodal Analysis of Transcriptional Regulation in the Dorsolateral Prefrontal Cortex Enhances Alzheimer’s Disease Risk Gene Discovery"

### Sheet: Description
		Descriptions of Supplementary Data 1-9
		Data S1:			List of AD GWAS risk genes colocalized with xQTL signals across the six transcriptomic modalities in the separate-modality analyses
		Data S2:			List of AD GWAS risk genes colocalized with xQTL signals across the six transcriptomic modalities in the cross-modality analyses
		Data S3:			Independent xTWAS risk genes in gene expression modality
		Data S4:			Independent xTWAS risk genes in RNA stability modality
		Data S5:			Independent xTWAS risk genes in Isoform ratio modality
		Data S6:			Independent xTWAS risk genes in Splice junction usage modality
		Data S7:			Independent xTWAS risk genes in Alternative TSS usage modality
		Data S8:			Independent xTWAS risk genes in Alternative polyA modality
		Data S9:			List of validated xTWAS risk genes of AD in the proteomics data of DLPFC

### Sheet: Data S1
Data S1: List of AD GWAS risk genes colocalized across modalities in the separate-modality analyses.
modalities	n_modalities	genes	n_genes
alt_polyA & alt_TSS & expression & isoform & splicing & stability	6	SCIMP, SPI1	2
alt_polyA & alt_TSS & expression & isoform & splicing	5	TSPAN14	1
alt_polyA & alt_TSS & expression & isoform & stability	5	ACE	1
alt_polyA & alt_TSS & isoform & splicing & stability	5	IDUA	1
alt_polyA & alt_TSS & isoform & stability	4	ADAM17, WNT3	2
alt_polyA & expression & isoform & splicing	4	CR1, PLEKHA1	2
alt_polyA & alt_TSS & expression & splicing	4	SPDYE3	1
alt_polyA & alt_TSS & expression & stability	4	HLA-DQA1	1
alt_polyA & alt_TSS & splicing & stability	4	DOC2A	1
alt_polyA & expression & isoform & stability	4	APH1B	1
expression & isoform & splicing & stability	4	BCKDK	1
alt_TSS & expression & splicing	3	TREM2, TREML2, UNC5CL	3
alt_polyA & expression & isoform	3	ABCA7, TPCN1	2
alt_TSS & expression & stability	3	SPPL2A	1
alt_polyA & alt_TSS & expression	3	CLU	1
alt_polyA & expression & stability	3	CTSH	1
alt_polyA & isoform & splicing	3	RASGEF1C	1
expression & isoform & splicing	3	WDR12	1
expression & isoform & stability	3	BIN1	1
isoform & splicing & stability	3	TSPOAP1	1
alt_polyA & expression	2	APP, GRN	2
expression & stability	2	MYO15A, USP6NL	2
alt_TSS & expression	2	IL34	1
alt_TSS & isoform	2	EED	1
alt_polyA & alt_TSS	2	PTK2B	1
alt_polyA & splicing	2	PRKD3	1
expression & isoform	2	MS4A4A	1
isoform & splicing	2	INPP5D	1
isoform & stability	2	CTSB	1
expression	1	ABCA1, ADAMTS1, ANK3, BLNK, RBCK1, SEC61G, SIGLEC11, SLC24A4, WDR81	9
alt_polyA	1	CASS4, EPHA1, PRDM7, RHOH, SLC2A4RG	5
stability	1	ABI3, KLF16, TNIP1	3

### Sheet: Data S2
Data S2: List of genes colocalized across modalities in the cross-modality analyses.
modalities	n_modalities	genes	n_genes
alt_polyA & alt_TSS & expression & isoform & splicing & stability	6	SCIMP, SPDYE3	2
alt_polyA & alt_TSS & expression & isoform & stability	5	DOC2A	1
alt_polyA & alt_TSS & expression & splicing & stability	5	SPI1	1
alt_polyA & expression & isoform & splicing	4	HLA-DQA1, TSPAN14	2
alt_polyA & alt_TSS & expression & isoform	4	WNT3	1
alt_polyA & expression & splicing & stability	4	BCKDK	1
alt_TSS & expression & isoform	3	CLU	1
alt_TSS & expression & stability	3	CTSH	1
alt_polyA & expression & splicing	3	TSPOAP1	1
alt_polyA & expression & stability	3	APH1B	1
alt_polyA & isoform & stability	3	GRN	1
expression & isoform & stability	3	TPCN1	1
expression & isoform	2	ABCA7, BIN1, CR1, TMEM106B	4
expression & splicing	2	TREM2, TREML2, UNC5CL	3
alt_TSS & splicing	2	SPPL2A	1
alt_polyA & expression	2	IL34	1
splicing & stability	2	IDUA	1
expression	1	ABCA1, ACE, ANK3, APP, BLNK, FERMT2, ICA1, IGH gene cluster, MS4A4A, PLEKHA1, PTK2B, RBCK1, SEC61G, SIGLEC11, SLC24A4, UMAD1, USP6NL, WDR12, WDR81	19
isoform	1	CASS4, EED, INPP5D, PRDM7	4
stability	1	ABI3, CD2AP, MYO15A, TNIP1	4
alt_polyA	1	PRKD3, RHOH, SLC2A4RG	3
alt_TSS	1	SHARPIN	1

### Sheet: Data S3
Data S3: Independent TWAS risk genes in gene expression modality
Gene Name	CHR	TWAS p-values	GIFT p-values
CR1	1	1.86e-28	1.08e-115
CR1-AS1	1	1.02e-26	2.19e-05
NDUFS2	1	1.44e-10	-
ENSG00000275392	1	3.81e-10	-
ICA1L	2	5.73e-07	2.22e-06
ENSG00000294899	2	6.83e-10	-
SLC26A1	4	1.86e-06	-
ZKSCAN3	6	1.54e-06	3.84e-20
BTNL2	6	3.19e-10	0.00101
HNRNPA1P2	6	6.32e-08	2.41e-05
HLA-DOB	6	3.63e-07	1.88e-06
ENSG00000280107	6	2.31e-06	0.000684
ENSG00000290051	6	2.93e-06	0.00121
HLA-DRB6	6	9.03e-09	7.36e-18
TREM2	6	4.63e-13	-
CD2AP-DT	6	1.48e-11	-
EGFR	7	2.88e-09	-
ENSG00000286923	7	1.35e-08	-
CASTOR3P	7	4.11e-07	-
EPHX2	8	3.06e-07	-
BLNK	10	9.44e-07	-
SLC39A13	11	1.92e-08	-
MS4A4A	11	8.03e-11	-
PICALM	11	6.02e-11	-
LACTB	15	2.55e-06	0.00286
APH1B	15	7.51e-20	7.89e-20
LIPC	15	4.25e-08	-
TMEM219	16	4.35e-10	2.22e-09
ZNF668	16	3.48e-06	0.00382
CHRNE	17	1.39e-07	1.25e-11
CRHR1	17	8.88e-08	1.61e-42
SPPL2C	17	1.02e-07	1.54e-11
MAPT	17	2.88e-06	3.28e-07
LINC02210	17	5.06e-08	0.0159
LRRC37A4P	17	1.01e-07	1.14e-28
PLEKHM1	17	3.09e-06	6e-13
ARL17B	17	2.97e-08	0.00344
ZNF232-AS1	17	3.28e-08	1.96e-17
LRRC37A2	17	1.29e-06	3.74e-10
Y_RNA	17	1.08e-06	5.44e-10
ENSG00000262539	17	9.19e-09	1.39e-06
MAPK8IP1P2	17	2.48e-07	9.47e-06
LINC02210-CRHR1	17	1.46e-08	5.86e-06
DND1P1	17	1.52e-07	1.03e-24
MAPT-AS1	17	6.2e-08	1.43e-27
ENSG00000265547	17	2.6e-08	1.93e-10
RDM1P2	17	6.61e-07	1e-10
RDM1P1	17	8.23e-07	4.57e-08
ENSG00000267198	17	3.1e-07	2.33e-12
Metazoa_SRP	17	5.64e-08	7.32e-59
ENSG00000280022	17	8.68e-08	0.00106
ENSG00000285668	17	2.01e-07	2.18e-13
LINC02210	17	2.93e-06	0.000306
ENSG00000305169	17	4.12e-09	2.07e-05
FMNL1	17	9.53e-07	-
RPS7P11	17	5.73e-07	-
EPX	17	4.84e-08	-
ENSG00000295429	17	3.35e-16	-
PVR	19	1.75e-06	2.08e-35
ARHGAP45	19	1.55e-06	1.76e-13
CEACAM19	19	8.11e-13	7.3e-07
CEACAM16-AS1	19	1.22e-38	1.48e-231
ENSG00000279095	19	1.89e-28	2.84e-163
ENSG00000301067	19	2.1e-07	3.83e-19
APOC4	19	3.96e-18	-
ENSG00000300655	20	1.89e-06	-
CYYR1-AS1	21	1.58e-06	-

### Sheet: Data S4
Data S4: Independent TWAS risk genes in RNA stability modality
Gene Name	CHR	TWAS p-values	GIFT p-values
NDUFS2	1	6.71e-09	-
CD34	1	2.89e-06	-
DGKQ	4	4.66e-10	0.00726
SLC26A1	4	1.07e-06	1.32e-17
ZNF311	6	2.72e-06	-
TAP2	6	1.09e-05	-
PVRIG	7	6.02e-10	-
TP53INP1	8	1.7e-08	-
TSPAN14	10	1.39e-10	-
SLC39A13	11	3.78e-07	-
GDPD3	16	5.82e-09	0.000522
KAT8	16	2.14e-06	2.6e-11
PPP4C	16	3.14e-11	1.59e-06
INO80E	16	5.96e-07	4.83e-10
EARS2	16	7.82e-06	-
CFAP119	16	1.12e-05	-
CRHR1	17	7.55e-09	0.000673
MAPT	17	2.45e-09	4.39e-06
PLEKHM1	17	2.03e-06	-
KANSL1	17	2.11e-08	-
ZNF652	17	2.6e-07	-

### Sheet: Data S5
Data S5: Independent TWAS risk genes in Isoform ratio modality
Gene Name	CHR	TWAS p-values	GIFT p-values
CR2	1	3.99e-16	3.99e-16
CR1	1	3.99e-25	3.99e-25
ITGB1BP1	2	1.99e-07	-
ENSG00000286971	2	3.2e-08	-
ICA1L	2	3.75e-07	-
INPP5D	2	1.33e-10	-
USP40	2	2.46e-08	-
IDUA	4	0.00368	0.00368
TNXB	6	0.001	0.001
WHR1	6	0.00151	0.00151
TSBP1-AS1	6	1.41e-11	1.41e-11
ENSG00000299747	6	1.68e-07	-
TAP2	6	7.66e-07	-
ZKSCAN1	7	1.6e-05	8.02e-06
LAMTOR4	7	5.86e-08	2.93e-08
CASTOR3P	7	1.97e-08	6.58e-09
NDUFAF6	8	1.33e-07	-
SNX31	8	8.8e-08	-
TSPAN14	10	0.000422	-
PICALM	11	3.24e-22	-
SLC39A13	11	1.84e-11	-
LACTB	15	0.00156	-
RNF111	15	0.000613	0.000613
TBX6	16	7.18e-13	3.59e-13
INO80E	16	0.00596	0.00596
MIR762HG	16	2.36e-06	2.36e-06
ENSG00000279583	16	7.05e-07	-
TBC1D10B	16	7.81e-07	-
KAT8	16	2.14e-06	-
PFN1	17	7.77e-16	3.89e-16
KANSL1	17	6.88e-15	6.84e-15
LRRC37A	17	9.03e-12	3.01e-12
ARL17A	17	2.49e-19	6.22e-20
MAPT	17	2.89e-139	1.45e-139
KANSL1-AS1	17	5.04e-11	1.71e-11
ARL17B	17	0.000227	0.000115
LRRC37A2	17	1.84e-25	6.15e-26
ZNF594-DT	17	1.39e-13	-
MAPT-AS1	17	2.1e-41	1.05e-41
ENSG00000267198	17	3.92e-11	1.31e-11
ENSG00000285668	17	1.06e-09	1.06e-09
ENSG00000291175	17	8.06e-43	1.61e-43
LINC02210	17	1.65e-29	4.13e-30
ENSG00000295828	17	9.37e-22	9.37e-22
ENSG00000304996	17	4.54e-18	4.54e-18
ENSG00000305133	17	1.94e-09	9.87e-10
ITGA2B	17	1.16e-06	-
ENSG00000291209	17	4.36e-09	-
APOC2	19	2.79e-10	2.79e-10
ABCA7	19	2.91e-17	-
ZNF285	19	7.15e-13	-
CEACAM16-AS1	19	0	-
CSTF1	20	5.33e-08	-

### Sheet: Data S6
Data S6: Independent TWAS risk genes in Splice junction usage modality
Gene Name	CHR	TWAS p-values	GIFT p-values
ICA1L	2	1.59e-06	-
ATG16L1	2	2.27e-08	-
IDUA	4	8.39e-07	-
HLA-DRB1	6	6.89e-07	2.3e-07
MICA	6	1.41e-09	1.41e-09
HLA-DRB6	6	0.0025	0.00125
ZSCAN31	6	1.19e-08	-
PILRB	7	0.000202	0.000202
PVRIG2P	7	0.000202	0.000202
STAG3L5P-PVRIG2P-PILRB	7	0.000202	0.000202
CASTOR3P	7	8.8e-15	4.39e-15
ENSG00000293698	7	1.32e-14	4.39e-15
NDUFAF6	8	4.41e-12	-
SCARA3	8	1.71e-07	-
TSPAN14	10	2.52e-14	-
SLC39A13	11	0.229	-
RNF111	15	1.64e-08	-
RAB8B	15	4.92e-07	-
INO80E	16	7.12e-07	-
ITGAX	16	2.53e-06	-
KANSL1	17	1.76e-11	-
ZNF232	17	2.54e-06	-
LINC02210-CRHR1	17	7.39e-62	8.21e-63
LINC02210	17	7.85e-18	4.86e-19
LRRC37A2	17	2.48e-06	-
APOC1	19	1.97e-18	9.83e-19
CEACAM16-AS1	19	2.96e-74	2.96e-74
ENSG00000267173	19	9.11e-20	-
ERCC2	19	1.96e-07	-

### Sheet: Data S7
Data S7: Independent TWAS risk genes in Alternative TSS usage modality
Gene Name	CHR	TWAS p-values	GIFT p-values
PPOX	1	1.67e-06	-
BIN1	2	2.35e-11	7.85e-12
ENSG00000286971	2	1.4e-11	1.4e-11
ICA1L	2	1.33e-06	-
SLC26A1	4	6.05e-07	-
TAP2	6	0.0204	-
ZSCAN31	6	9.58e-07	-
ZCWPW1	7	7.35e-09	-
LAMTOR4	7	0.000381	0.000209
TFR2	7	5.05e-07	-
NDUFAF6	8	0.000123	-
SHARPIN	8	2.55e-08	-
TSPAN14	10	8.48e-08	-
PICALM	11	3.16e-09	-
ALDH1A2	15	3.12e-07	-
SNX22	15	1.23e-06	-
YPEL3	16	1.74e-08	-
PFN1	17	8.08e-05	4.04e-05
KANSL1	17	0.000202	2.89e-05
CRHR1	17	1.06e-09	2.25e-10
PLD2	17	1.36e-07	1.36e-07
HIGD1B	17	0.000571	0.000286
LRRC37A	17	7.58e-20	1.89e-20
ARL17A	17	1.65e-08	8.25e-09
MAPT	17	5.76e-58	1.15e-58
KANSL1-AS1	17	1.59e-08	7.93e-09
LRRC37A2	17	2.11e-18	5.27e-19
MAPT-AS1	17	7.48e-11	7.48e-11
ENSG00000267198	17	7.96e-09	2.65e-09
ENSG00000291175	17	7.32e-09	7.32e-09
LINC02210	17	4.52e-102	1.13e-102
ENSG00000304996	17	2.74e-09	1.37e-09
ENSG00000305133	17	0.000118	6.15e-05
ENSG00000305150	17	8.9e-24	8.9e-24
PHB1	17	4.24e-06	-
ZNF180	19	1.41e-20	1.41e-20
CEACAM19	19	0.000101	5.22e-05
APOC2	19	1.76e-09	-
NKPD1	19	8.79e-20	-

### Sheet: Data S8
Data S8: Independent TWAS risk genes in Alternative polyA modality
Gene Name	CHR	TWAS p-values	GIFT p-values
CR1-AS1	1	1.8e-16	-
C4BPB	1	8.82e-07	-
ENSG00000286971	2	1.13e-08	-
HLA-DQA1	6	5.33e-18	-
TSBP1-AS1	6	3.56e-16	-
ZKSCAN1	7	1.01e-12	5.04e-13
CNPY4	7	1.22e-10	3.21e-11
COPS6	7	0.000332	0.000332
ENSG00000286923	7	6.58e-12	5.99e-12
CASTOR3P	7	0.0105	0.00474
EPHA1-AS1	7	4.67e-14	-
TSPAN14	10	1.39e-26	1.39e-26
PRXL2A	10	0.00687	0.00465
SLC39A13	11	1.51e-08	-
TPCN1	12	1.53e-06	-
LACTB	15	1.07e-17	-
MINDY2-DT	15	1.85e-07	1.85e-07
CSNK1G1	15	1.51e-06	-
BOLA2-SMG1P6	16	5.44e-07	-
TBX6	16	7.1e-07	-
PHKG2	16	6.4e-07	-
KANSL1	17	3.28e-10	3.28e-10
CRHR1	17	1.85e-41	4.63e-42
ACE	17	0.000157	-
ARL17A	17	7.56e-180	1.89e-180
KANSL1-AS1	17	1.32e-06	4.4e-07
ARL17B	17	2.15e-14	2.15e-14
LRRC37A2	17	5.04e-09	1.7e-09
MAPT-AS1	17	6.17e-172	2.06e-172
ENSG00000267198	17	5.39e-15	1.06e-15
ENSG00000285668	17	3.63e-11	3.63e-11
ENSG00000291175	17	5.44e-07	5.44e-07
LINC02210	17	3.39e-16	5.65e-17
ENSG00000295828	17	6.5e-39	6.5e-39
ENSG00000305150	17	7.49e-16	3.8e-16
ZNF232	17	2.35e-07	-
NECTIN2	19	4.05e-23	4.05e-23
APOC4-APOC2	19	6.97e-19	6.32e-19
APOC2	19	1.95e-05	9.74e-06
CEACAM16-AS1	19	2.47e-05	1.23e-05
POLR2E	19	1.12e-06	-
IRGQ	19	1.74e-06	-

### Sheet: Data S9
Data S9: List of Validated Genes
Chr	Start (TSS)	Gene Name	TWAS P-value	PWAS BH q-value	Identified Modality
1	161066055	PPOX	1.67e-06	3.3e-05	alt_tss
1	161097103	NDUFS2	1.44e-10	3.3e-05	expression
1	161097103	NDUFS2	6.71e-09	3.3e-05	stability
2	202771765	ICA1L	5.73e-07	0.00115	expression
2	202771765	ICA1L	3.75e-07	0.00115	isoforms
2	202771765	ICA1L	1.59e-06	0.00115	splicing
2	202771765	ICA1L	1.33e-06	0.00115	alt_tss
2	232959966	INPP5D	1.33e-10	0.0204	isoforms
2	233110050	ATG16L1	2.27e-08	0.0204	splicing
6	47378159	CD2AP-DT	1.48e-11	1.46e-06	expression
7	99896782	ENSG00000286923	1.35e-08	0.0145	expression
7	99896782	ENSG00000286923	4.42e-09	0.0145	alt_polyA
7	99915571	ZKSCAN1	4.59e-08	0.0145	isoforms
7	99915571	ZKSCAN1	3.75e-09	0.0145	alt_polyA
8	27390780	EPHX2	3.06e-07	4.97e-11	expression
8	27533867	SCARA3	1.71e-07	4.97e-11	splicing
12	113121049	TPCN1	1.53e-06	0.0204	alt_polyA
15	58397865	ALDH1A2	3.12e-07	0.0119	alt_tss
15	63021832	LACTB	2.55e-06	7.24e-05	expression
15	63021832	LACTB	3.66e-06	7.24e-05	isoforms
15	63021832	LACTB	1.06e-08	7.24e-05	alt_polyA
15	63089559	RAB8B	4.92e-07	7.24e-05	splicing
16	23457730	EARS2	7.82e-06	0.00103	stability
17	46878480	ENSG00000291209	4.36e-09	0.000448	isoforms
17	63360907	ENSG00000295429	3.35e-16	8.28e-13	expression
17	63377060	ACE	3.99e-09	8.28e-13	alt_polyA
19	44746174	NECTIN2	2.96e-27	0.000422	alt_polyA
19	44814246	APOC1	1.88e-22	0.000422	splicing
19	44842236	APOC4	3.96e-18	0.000381	expression
19	44842237	APOC4-APOC2	6.48e-13	0.000381	alt_polyA
19	44846034	APOC2	2.12e-07	0.000381	isoforms
19	44846034	APOC2	1.76e-09	0.000381	alt_tss
19	44846034	APOC2	1.3e-12	0.000381	alt_polyA
19	45060981	NKPD1	8.79e-20	0.000381	alt_tss
19	45270917	ERCC2	1.96e-07	0.000396	splicing
20	1812249	ENSG00000300655	1.89e-06	0.00471	expression
